# A Comparative Environmental Impact Analysis of Screening Tests for Colorectal Cancer

**DOI:** 10.1101/2025.01.14.25320553

**Authors:** Vivek A. Rudrapatna, Tzu An Wang, Parsia Vazirnia, Kaiyi Wang, Nathan Alhalel, Shadera Slatter, Gunnar Mattson, Amy Becker, Ching-Ying Oon, Shan Wang, William Karlon, Scott Pasternak, Cassandra L. Thiel, Seema Gandhi, Sean Woolen

## Abstract

**BACKGROUND:** Healthcare is a major contributor to global greenhouse gas emissions. Colorectal cancer (CRC) screening is one of the most widely used healthcare services in the US, indicated for approximately 134 million adults. Recommended screening options include fecal immunochemical tests (FITs) every year, CT colonographies (CTCs) every 5 years, or colonoscopies every 10 years. We compared the environmental impacts of these tests and identified opportunities for impact reduction.

**METHODS:** We conducted a comparative life cycle assessment of three CRC screening strategies at the University of California, San Francisco. We performed on site audits to document the materials and energy used for each screening test. We used the ReCiPe 2016 method to estimate the environmental impacts of these procedures, measured by global warming potential (GWP) and damage to human health. We estimated the 10-year cumulative impacts of each screening strategy using a Markov reward model. We accounted for model uncertainty using hierarchical Monte Carlo simulations.

**FINDINGS:** FIT-based screening had the lowest environmental impacts, with a roughly 20% margin of superiority over colonoscopies, and this finding was robust in sensitivity analyses. Across tests, the biggest cause of environmental harm was car-based transportation of patients and staff. Prioritizing FITs over screening colonoscopies in the US could enhance population health by roughly 5.2 million disability adjusted life years per decade. Transitioning to electric vehicles could reduce the GWP of all screening tests by 15-20%.

**INTERPRETATION:** Given the similar efficacy and safety of these tests, payors should prioritize FITs for low-risk patients. Government initiatives to decarbonize transportation, incentivize telehealth, and mandate environmental product declarations will help reduce the environmental impacts of healthcare more generally. Our results call for a closer look at resource-intensive preventative health strategies, which could result in more harm than good if applied to a low-risk population.

**FUNDING:** NIH, UCSF
