## Supplementary material for "A Comparative Environmental Impact Analysis of Screening Tests for Colorectal Cancer": Sample Data

### Sheet: Example
Product	Process - OpenLCA	Weight	Unit
Surgical mask (Type II)	market for textile, nonwoven polypropylene | textile, nonwoven polypropylene | APOS, U	0.001	kg
Surgical mask (Type II)	market for polypropylene, granulate | polypropylene, granulate | APOS, U	0.0005	kg
Surgical mask (Type II)	market for synthetic rubber | synthetic rubber | APOS, U	0.00028	kg
Surgical mask (Type II)	market for aluminium alloy, AlLi | aluminium alloy, AlLi | APOS, U	0.00023	kg
